# Sphingolipid and ceramide associations with tau pathology vary across diverse ethnoracial groups in postmortem brain tissue

**DOI:** 10.1101/2025.11.04.25339489

**Authors:** Annalise Schweickart, Richa Batra, Kevin Huynh, Collette Blach, Alexandra Kueider-Paisley, Joseph S. Reddy, Gregory Klein, David A. Bennett, Peter J. Meikle, Bin Zhang, Philip L. De Jager, Laura Heath, Jaclyn Beck, Jo Scanlan, Nicholas T. Seyfried, Dennis W. Dickson, Nilüfer Ertekin-Taner, AMP-AD Diverse Cohorts Working Group, Alzheimer’s Disease Metabolomics Consortium, Rima Kaddurah-Daouk, Matthias Arnold, Jan Krumsiek

## Abstract

Metabolic dysregulation is a hallmark of Alzheimer’s disease (AD), with numerous studies characterizing metabolic pathways associated with AD onset and progression. A significant limitation of these studies has been a predominant focus on non-Hispanic white participants. Despite evidence that AD prevalence, progression, and biomarkers differ across ethnoracial groups, it remains unclear whether previously identified metabolic dysregulation in AD brains generalizes across populations. We addressed this gap by analyzing large-scale metabolomics data from 547 postmortem dorsolateral prefrontal cortex brain tissue samples of Hispanic American, Non-Hispanic African American, and White subjects, providing the largest multiethnic AD brain cohort analyzed to date. A metabolome-wide association study examined how relationships between metabolite abundance and AD neuropathology varied by ethnoracial group. Sixty metabolites exhibited significant heterogeneity with tau pathology (Braak stage), with enrichment in tricarboxylic-acid-cycle intermediates, dipeptides, and sphingolipid-ceramide pathway lipids. These findings reveal ethnoracial-specific metabolic signatures of tau pathology and emphasize the need to evaluate emerging therapeutic targets across diverse groups.
