## Supplementary Data 3 for "Sphingolipid and ceramide associations with tau pathology vary across diverse ethnoracial groups in postmortem brain tissue"

### Sheet: Caption
Supplementary Data 3: Metabolites with significant interaction with AD neuropathology by ethnoracial group (FDR p-value < 0.1)
metabolite_name: Name of metabolite
SUB_PATHWAY: The biochemical pathway related to a specific biological function to which a metabolite belongs (provided by the Metabolon platform)
SUPER_PATHWAY: The broad, high-level categoryof metabolism (a general biochemical class) to which a metabolite belongs (provided by the Metabolon platform)
outcome: Neuropathological measure ("amyCerad" for CERAD score, "Braak" for Braak stage, "reag" for NIA Reagan score, and "ADoutcome_binary" for NP diagnosis)
met_estimate: Estimated coefficient of the metabolite variable in the interaction model (equation 4)
met_se: Standard Error on the estimated coefficient of the metabolite variable in the interaction model (equation 4)
met_p: p-value associated with the estimated coefficient of the metabolite variable in the interaction model (equation 4)
met_p_adj: FDR adjusted p-value of met_p
hetero_p: p-value of the likelihood ratio test between the base model and the interaction model (equations 3-7)
hetero_p_adj: FDR adjusted p-value of hetero_p
NHAA_est: Estimated coefficient of the metabolite variable in the NHAA-specific within-group analysis
NHAA_p: p-value associated with the estimated coefficient of the metabolite variable in the NHAA-specific within-group analysis
NHAA_p_adj: FDR adjusted p-value of NHAA_p
HA_est: Estimated coefficient of the metabolite variable in the HA-specific within-group analysis
HA_p: p-value associated with the estimated coefficient of the metabolite variable in the HA-specific within-group analysis
HA_p_adj: FDR adjusted p-value of HA_p
NHW_est: Estimated coefficient of the metabolite variable in the NHW-specific within-group analysis
NHW_p: p-value associated with the estimated coefficient of the metabolite variable in the NHW-specific within-group analysis
NHW_p_adj: FDR adjusted p-value of NHW_p

### Sheet: Sheet1
metabolite_name	SUB_PATHWAY	SUPER_PATHWAY	outcome	met_est	met_se	met_p	met_p_adj	hetero_p	hetero_p_adj	NHAA_est	NHAA_p	NHAA_p_adj	HA_est	HA_p	HA_p_adj	NHW_est	NHW_p	NHW_p_adj
(N(1) + N(8))-acetylspermidine	Polyamine Metabolism	Amino Acid	Braak	-0.14723	0.111045	0.184889	0.478193	0.00292056	0.0767636	-0.0968408	0.181126	0.619777	0.294064	0.00134124	0.00206344	0.181909	0.0304552	0.0445686
1-(1-enyl-palmitoyl)-GPE (P-16:0)*	Lysoplasmalogen	Lipid	Braak	0.0320165	0.117808	0.785799	0.941684	0.00519917	0.0870282	0.0411083	0.56696	0.807642	0.377078	7.74746e-05	0.000178787	0.224873	0.00508374	0.012201
1-palmitoyl-2-stearoyl-GPE (16:0/18:0)*	Phosphatidylethanolamine (PE)	Lipid	Braak	0.027432	0.122693	0.823083	0.955946	0.00264829	0.0750625	-0.00639627	0.93018	0.937717	-0.319048	0.000385093	0.000679576	-0.273956	0.000599946	0.00384039
1-stearoyl-2-adrenoyl-GPS (18:0/22:4)*	Phosphatidylserine (PS)	Lipid	Braak	-0.222436	0.119223	0.0620802	0.280673	0.00543083	0.0870282	-0.111255	0.134013	0.619777	-0.442944	4.53826e-06	2.72296e-05	-0.415818	5.95355e-07	3.57213e-05
1-stearoyl-2-docosapentaenoyl-GPS (18:0/22:5n3)*	Phosphatidylserine (PS)	Lipid	Braak	0.10679	0.126364	0.398056	0.70515	0.00050581	0.0335173	0.0127696	0.859733	0.937717	-0.359702	0.000169518	0.000308215	-0.178889	0.0268704	0.0413392
1-stearoyl-2-meadoyl-GPC (18:0/20:3n9)*	Phosphatidylcholine (PC)	Lipid	Braak	0.110797	0.116628	0.34211	0.656017	0.00538448	0.0870282	0.0572876	0.433346	0.787902	-0.223358	0.0191079	0.0227413	-0.156547	0.0518809	0.0707467
2-arachidonoyl-GPI (20:4)*	Lysophospholipid	Lipid	Braak	-0.19366	0.117824	0.100252	0.371136	0.00642959	0.099805	-0.138199	0.0556059	0.370706	-0.24065	0.00746895	0.0097421	0.100117	0.214702	0.255081
3-(3-amino-3-carboxypropyl)uridine*	Pyrimidine Metabolism, Uracil containing	Nucleotide	Braak	-0.329494	0.125538	0.00867331	0.107763	0.00509965	0.0870282	-0.181908	0.012896	0.110537	-0.507656	2.21161e-07	2.53467e-06	-0.209673	0.00971447	0.0176627
3-hydroxy-2-ethylpropionate	Leucine, Isoleucine and Valine Metabolism	Amino Acid	Braak	-0.106953	0.11818	0.365464	0.67648	0.004716	0.0870282	-0.0805159	0.25824	0.619777	0.276615	0.00187169	0.00280754	0.0269816	0.731481	0.743879
acetylcholine	Neurotransmitter	Lipid	Braak	-0.334535	0.119365	0.00506909	0.0835938	0.00546925	0.0870282	-0.224145	0.00187953	0.0423946	-0.551196	6.48483e-09	3.8909e-07	-0.286801	0.000434236	0.00384039
arachidate (20:0)	Long Chain Saturated Fatty Acid	Lipid	Braak	0.14174	0.114043	0.21392	0.516402	0.00474168	0.0870282	0.0684878	0.339843	0.728234	-0.20766	0.0193301	0.0227413	0.00178355	0.981983	0.981983
argininosuccinate	Urea cycle; Arginine and Proline Metabolism	Amino Acid	Braak	0.176213	0.104547	0.0918944	0.356189	0.00175446	0.0589367	0.0927363	0.196524	0.619777	-0.2242	0.0108046	0.0135058	0.0410426	0.626733	0.6715
behenoyl sphingomyelin (d18:1/22:0)*	Sphingomyelins	Lipid	Braak	0.131512	0.114606	0.251172	0.568325	7.51e-05	0.0227085	0.0512907	0.475035	0.803071	-0.3382	0.000169368	0.000308215	-0.253098	0.00146566	0.00628141
ceramide (d18:1/17:0, d17:1/18:0)*	Ceramides	Lipid	Braak	0.179589	0.116602	0.123516	0.395861	0.00473449	0.0870282	0.0768789	0.282802	0.652621	-0.132501	0.127206	0.133901	-0.213088	0.00734578	0.0142176
ceramide (d18:1/20:0, d16:1/22:0, d20:1/18:0)*	Ceramides	Lipid	Braak	0.117758	0.117945	0.31808	0.639712	0.000477881	0.0335173	0.045619	0.525726	0.807642	-0.310672	0.000585174	0.00100316	-0.247614	0.00192297	0.00652814
ceramide (d18:2/24:1, d18:1/24:2)*	Ceramides	Lipid	Braak	0.166844	0.111904	0.135974	0.41665	0.00055431	0.0335173	0.0832216	0.241995	0.619777	-0.225239	0.0114044	0.0139646	-0.218288	0.00592408	0.0122567
choline	Phospholipid Metabolism	Lipid	Braak	0.0182718	0.117306	0.87622	0.976012	0.00217125	0.0679079	0.0111096	0.882368	0.937717	-0.348764	0.000128769	0.000249231	-0.257579	0.00195844	0.00652814
cysteine sulfinic acid	Methionine, Cysteine, SAM and Taurine Metabolism	Amino Acid	Braak	-0.00805717	0.114149	0.943728	0.988179	0.00427315	0.0870282	-0.0165421	0.817617	0.937717	-0.343276	0.000126775	0.000249231	-0.176482	0.0297205	0.0445686
fumarate	TCA Cycle	Energy	Braak	0.198677	0.1112	0.0739916	0.3136	0.00350781	0.0853942	0.0814525	0.246849	0.619777	-0.211281	0.0242727	0.0269697	-0.0313823	0.693794	0.717718
glucosamine 6-phosphate	Aminosugar Metabolism	Carbohydrate	Braak	0.0822842	0.122024	0.500103	0.778359	0.000916149	0.0422902	0.05242	0.481843	0.803071	0.475851	5.32037e-07	4.56032e-06	0.290931	0.000588185	0.00384039
glucose 6-phosphate	Glycolysis, Gluconeogenesis, and Pyruvate Metabolism	Carbohydrate	Braak	0.127192	0.124018	0.305085	0.625095	0.00421263	0.0870282	0.0652155	0.374315	0.768246	0.420869	7.27561e-06	3.01085e-05	0.334457	6.09107e-05	0.00121821
glycosyl ceramide (d18:1/20:0, d16:1/22:0)*	Hexosylceramides (HCER)	Lipid	Braak	0.0689524	0.115066	0.54901	0.811389	0.000234436	0.023975	0.0236191	0.742973	0.909763	-0.352159	0.000109666	0.000243703	-0.276466	0.000544022	0.00384039
glycosyl-N-(2-hydroxynervonoyl)-sphingosine (d18:1/24:1(2OH))*	Hexosylceramides (HCER)	Lipid	Braak	0.00287522	0.12005	0.980892	0.99343	0.00117308	0.0462603	-0.0063162	0.93093	0.937717	-0.36597	5.50968e-05	0.00015413	-0.287635	0.000328046	0.00384039
glycosyl-N-stearoyl-sphinganine (d18:0/18:0)*	Hexosylceramides (HCER)	Lipid	Braak	0.0625848	0.118736	0.59813	0.837197	0.00659712	0.099805	0.0178622	0.804371	0.937717	-0.253299	0.00395584	0.00539432	-0.237089	0.00283557	0.00796311
glycylleucine	Dipeptide	Peptide	Braak	0.0951503	0.11224	0.396583	0.70515	0.000960437	0.0422902	0.0627516	0.384123	0.768246	0.463085	7.83249e-07	5.87437e-06	0.220358	0.00566012	0.0122567
glycylvaline	Dipeptide	Peptide	Braak	0.0099706	0.112204	0.929192	0.984884	0.00194128	0.0628836	0.0110231	0.877149	0.937717	0.386052	3.56536e-05	0.000106961	0.200813	0.0112733	0.0194422
histidylalanine	Dipeptide	Peptide	Braak	0.0358421	0.12216	0.769214	0.931478	0.00296221	0.0767636	0.0112146	0.877217	0.937717	0.399238	1.70984e-05	6.03474e-05	0.156933	0.0532971	0.0710628
hypoxanthine	Purine Metabolism, (Hypo)Xanthine/Inosine containing	Nucleotide	Braak	0.0106126	0.123207	0.931358	0.984884	0.00132647	0.0501297	-0.00694546	0.926262	0.937717	-0.368396	6.44901e-05	0.000161225	-0.107109	0.198321	0.242842
isoleucylglycine	Dipeptide	Peptide	Braak	0.0826762	0.116762	0.478899	0.767008	0.00361654	0.0853942	0.0458434	0.522933	0.807642	0.425586	5.43978e-06	2.96715e-05	0.245885	0.0021658	0.00683938
kynurenate	Tryptophan Metabolism	Amino Acid	Braak	-0.330753	0.115874	0.00431152	0.0752029	0.000674816	0.0358824	-0.188114	0.00912876	0.0926998	0.144693	0.100909	0.108117	-0.226971	0.00537276	0.0122567
kynurenine	Tryptophan Metabolism	Amino Acid	Braak	0.0238706	0.117376	0.838846	0.962358	0.00112418	0.0462603	0.0385535	0.592271	0.807642	0.310019	0.0006047	0.00100783	-0.0942636	0.246697	0.284651
lactosyl-N-nervonoyl-sphingosine (d18:1/24:1)*	Lactosylceramides (LCER)	Lipid	Braak	0.145772	0.113926	0.200712	0.49595	0.00460451	0.0870282	0.0880432	0.219515	0.619777	-0.209298	0.0224059	0.0258529	-0.187014	0.0187649	0.0296287
lactosyl-N-stearoyl-sphingosine (d18:1/18:0)*	Lactosylceramides (LCER)	Lipid	Braak	0.208788	0.117313	0.0751176	0.316891	0.00367936	0.0853942	0.105694	0.144617	0.619777	-0.0441656	0.623873	0.634447	-0.251434	0.00170874	0.00652814
lignoceroyl sphingomyelin (d18:1/24:0)	Sphingomyelins	Lipid	Braak	0.100124	0.117175	0.392834	0.703432	4.67e-05	0.0211943	0.0441457	0.539648	0.807642	-0.402291	1.1463e-05	4.29863e-05	-0.235393	0.00305252	0.00796311
malate	TCA Cycle	Energy	Braak	0.265988	0.106662	0.0126405	0.132397	0.000979155	0.0422902	0.144855	0.0413908	0.310431	-0.182082	0.050397	0.0549785	0.082411	0.30132	0.341116
maltotetraose	Glycogen Metabolism	Carbohydrate	Braak	0.160567	0.114788	0.161868	0.446244	0.000460803	0.0335173	0.112557	0.127732	0.619777	0.524418	1.23856e-07	2.06385e-06	0.244924	0.00392147	0.00980369
maltotriose	Glycogen Metabolism	Carbohydrate	Braak	0.185704	0.117718	0.114671	0.385276	0.00246804	0.0746169	0.126528	0.0871957	0.523174	0.497622	2.53467e-07	2.53467e-06	0.203463	0.016059	0.0260417
methyl glucopyranoside (alpha + beta)	Food Component/Plant	Xenobiotics	Braak	-0.13066	0.113416	0.249305	0.566715	0.003685	0.0853942	-0.0825798	0.252368	0.619777	0.268146	0.00274432	0.00392046	0.163568	0.0403751	0.0563373
N-behenoyl-sphingadienine (d18:2/22:0)*	Ceramides	Lipid	Braak	0.205355	0.119404	0.0854623	0.344508	0.000237798	0.023975	0.0919858	0.197717	0.619777	-0.240058	0.0084453	0.0107812	-0.23721	0.00304165	0.00796311
N-carboxymethylalanine	Food Component/Plant	Xenobiotics	Braak	-0.713964	0.127728	2.27e-08	6.88e-06	1.46e-05	0.0132578	-0.393124	3.53662e-07	2.12197e-05	-0.385323	7.445e-05	0.00017868	-0.104229	0.216819	0.255081
N-stearoyl-sphinganine (d18:0/18:0)*	Dihydroceramides	Lipid	Braak	0.117302	0.116011	0.311953	0.631566	0.000541762	0.0335173	0.0538018	0.453866	0.80094	-0.266156	0.00293225	0.00409151	-0.265464	0.00088428	0.00459031
N-stearoyl-sphingosine (d18:1/18:0)*	Ceramides	Lipid	Braak	0.180946	0.116266	0.119634	0.385276	0.00071211	0.0358824	0.0870317	0.227372	0.619777	-0.199991	0.022865	0.0258849	-0.258203	0.00117117	0.0054054
NADHX*	Nicotinate and Nicotinamide Metabolism	Cofactors and Vitamins	Braak	-0.335219	0.114498	0.00341454	0.0645205	0.00165379	0.0576918	-0.231672	0.00211973	0.0423946	-0.509569	1.3759e-07	2.06385e-06	-0.123209	0.140995	0.179994
pantothenate	Pantothenate and CoA Metabolism	Cofactors and Vitamins	Braak	0.191623	0.118201	0.104982	0.378781	0.0002379	0.023975	0.0946361	0.190079	0.619777	-0.254545	0.0045334	0.00604453	-0.241595	0.00277858	0.00796311
phenylalanylalanine	Dipeptide	Peptide	Braak	0.0612776	0.110341	0.578658	0.822637	0.00157158	0.057017	0.0314891	0.662989	0.858057	0.407369	7.52714e-06	3.01085e-05	0.192252	0.0155923	0.0259872
piperidine	Food Component/Plant	Xenobiotics	Braak	-0.0290517	0.119323	0.80764	0.952574	0.00065624	0.0358824	-0.0303052	0.673467	0.858057	0.283677	0.00194362	0.00284432	-0.142792	0.0772602	0.100774
sphingomyelin (d18:0/20:0, d16:0/22:0)*	Dihydrosphingomyelins	Lipid	Braak	-0.00409592	0.124356	0.973725	0.992409	0.00389245	0.0861085	-0.0293389	0.686446	0.858057	-0.305022	0.000861781	0.00136071	-0.33369	3.62176e-05	0.00108653
sphingomyelin (d18:1/21:0, d17:1/22:0, d16:1/23:0)*	Sphingomyelins	Lipid	Braak	0.0863861	0.11622	0.457302	0.755506	0.000151529	0.0229062	0.0217872	0.761034	0.913241	-0.365284	5.65144e-05	0.00015413	-0.286039	0.00034992	0.00384039
succinate	TCA Cycle	Energy	Braak	0.078731	0.120679	0.514143	0.787716	0.00497854	0.0870282	0.060873	0.39961	0.773439	0.388748	2.04944e-05	6.83146e-05	0.220663	0.00689427	0.0137885
threonylphenylalanine	Dipeptide	Peptide	Braak	0.0738881	0.115531	0.522465	0.791111	0.00437746	0.0870282	0.0400736	0.581219	0.807642	0.381729	3.43976e-05	0.000106961	0.266516	0.000918062	0.00459031
tricosanoyl sphingomyelin (d18:1/23:0)*	Sphingomyelins	Lipid	Braak	0.122559	0.119557	0.305311	0.625095	0.000143476	0.0229062	0.0567003	0.430958	0.787902	-0.349316	0.000115799	0.000248142	-0.247605	0.00185719	0.00652814
tryptophylglycine	Dipeptide	Peptide	Braak	0.01165	0.116685	0.920471	0.982639	0.00660232	0.099805	0.00565894	0.937717	0.937717	0.364159	6.22035e-05	0.000161225	0.213286	0.00863603	0.0161925
uracil	Pyrimidine Metabolism, Uracil containing	Nucleotide	Braak	0.0775285	0.118585	0.513255	0.787685	0.00429717	0.0870282	0.0406266	0.587217	0.807642	-0.357251	0.000123163	0.000249231	-0.0747931	0.364614	0.397761
uridine 5'-monophosphate (UMP)	Pyrimidine Metabolism, Uracil containing	Nucleotide	Braak	-0.310502	0.119414	0.00931633	0.114188	0.00277876	0.0763738	-0.195776	0.00926998	0.0926998	0.026139	0.771118	0.771118	0.173161	0.0385339	0.0550484
valylglycine	Dipeptide	Peptide	Braak	0.139647	0.118397	0.238206	0.54697	0.00496152	0.0870282	0.0824984	0.252303	0.619777	0.441192	2.41407e-06	1.60938e-05	0.202971	0.0113413	0.0194422
X-15461	NA	NA	Braak	-0.326636	0.11819	0.00571596	0.0864063	0.005466	0.0870282	-0.221169	0.00300899	0.0451348	0.115332	0.198948	0.205808	-0.0773346	0.340967	0.378852
X-20747	NA	NA	Braak	0.146118	0.119025	0.219588	0.522747	0.000522424	0.0335173	0.0758201	0.301132	0.669182	0.521354	5.18335e-08	1.55501e-06	0.278736	0.000640065	0.00384039
X-25670	NA	NA	Braak	0.0772946	0.114681	0.500312	0.778359	0.00376601	0.0853942	0.0310984	0.666641	0.858057	0.420194	5.97322e-06	2.98661e-05	0.223488	0.00581686	0.0122567
X-25948	NA	NA	Braak	0.204499	0.120008	0.088373	0.351554	0.000150554	0.0229062	0.0913772	0.206052	0.619777	-0.311235	0.000651021	0.00105571	-0.108142	0.187127	0.233909
X-25984	NA	NA	Braak	0.0372476	0.12262	0.761308	0.928416	0.0026437	0.0750625	0.0410509	0.584397	0.807642	0.421764	7.34329e-06	3.01085e-05	0.0369749	0.652561	0.686907
